# Cell-type specific transcriptional risk scores and longitudinal multiple sclerosis outcomes

**DOI:** 10.64898/2026.09.21.26363545

**Authors:** Mae Upcott, Beili Shao, Nicholas Bray, Sam Loveless, Emma C. Tallantyre, Neil P. Robertson, Karim L. Kreft

## Abstract

Transcriptional risk scores, an integrated score of genomic susceptibility variants with expression Quantitative Trait Loci (eQTL) data, may more accurately distinguish clinical phenotypes compared to polygenic risk scores. This approach has not been applied to multiple sclerosis. We integrated data from the largest GWAS of MS, involving 14,802 MS patients, with eQTL data from 7,466 blood donors and 5,494 brain donors, using summary-data-based Mendelian randomization (SMR) followed by the heterogeneity in dependent instruments (HEIDI) test. MS SNVs with a significant eQTL were integrated with single-cell RNA sequencing data from 1,27 million peripheral blood mononuclear cells from 927 donors and 750,614 single nucleus RNA sequencing central nervous system cells from 192 individuals using Bayesian colocalization. Derived polygenic and cell-line specific transcriptional risk scores were compared with age-related MS severity score (ARMSS) in a cohort of 1,077 MS patients from the South Wales MS Registry and with MRI-derived age-adjusted total brain volumes of 272 MS patients within the UK Biobank. Cell-line specific transcriptional risk scores were associated with MS outcomes in two independent cohorts. Our results identified MS-associated eGenes enriched across several biological pathways, providing insights into pathophysiological mechanisms in MS that could facilitate precision medicine and identify novel druggable pathways.
