## Supplementary table 3 for "Cell-type specific transcriptional risk scores and longitudinal multiple sclerosis outcomes"

Gene	topSNP	A1	A2	CNS SMR beta	CNS SMR se	CNS SMR p	CNS SMR FDR p	CNS HEIDI p	CNS n SNPs HEIDI	CNS eQTL Study	Immune SMR beta	Immune SMR se	Immune SMR p	Immune SMR FDR p	Immune HEIDI p	Immune n SNPs HEIDI	Immune eQTL Study
DGKQ	rs28671147	G	A	0.0668821	0.0185967	3.225843e-4	0.044041887	0.1227777	20	BrainMeta1_eQTL	NA	NA	NA	NA	NA	NA	NA
CISD2	rs11731885	G	A	-0.0591357	0.0152253	1.027391e-4	0.020092436	0.1356633	20	BrainMeta1_eQTL	NA	NA	NA	NA	NA	NA	NA
CISD2	rs13136616	G	A	-0.127635	0.0342088	1.906685e-4	0.030148389388059707	0.120385	20	PsychENCODE_HCP100_eQTL	NA	NA	NA	NA	NA	NA	NA
IL7	rs1441850	C	T	-0.211328	0.0423316	5.969295e-7	4.79931318e-4	0.3126141	20	BrainMeta1_eQTL	NA	NA	NA	NA	NA	NA	NA
IL7	rs1441850	C	T	-0.248738	0.048332	2.654635e-7	2.08242842575e-4	0.2199198	20	MetaBrain_CIS_eQTL	NA	NA	NA	NA	NA	NA	NA
IL7	rs900567	T	C	-0.281947	0.0589608	1.736043e-6	0.001067022	0.5407244999999999	20	PsychENCODE_HCP100_eQTL	NA	NA	NA	NA	NA	NA	NA
IL7	rs1441850	C	T	-0.821619	0.191885	1.85366e-5	0.006195197	0.4777962999999999	8	PsychENCODE_PEER50_eQTL	NA	NA	NA	NA	NA	NA	NA
IL7	rs1441850	C	T	-0.134086	0.027133599999999997	7.744055e-7	0.001034864	0.3545384	19	GTEx_Cerebellar_hemisphere_eQTL	NA	NA	NA	NA	NA	NA	NA
IL7	rs1441850	C	T	-0.0906299	0.0172171	1.409967e-7	1.7335544265e-4	0.2550225	20	GTEx_Cerebellum_eQTL	NA	NA	NA	NA	NA	NA	NA
IL7	rs2919919	C	T	-0.125586	0.0345699	2.803351e-4	0.042856228	0.4030061	9	GTEx_Cortex_eQTL	NA	NA	NA	NA	NA	NA	NA
IL7	rs3899796	A	G	-0.246214	0.0581571	2.299801e-5	0.008193564	0.6667394999999999	15	GTEx_Pituitary_eQTL	NA	NA	NA	NA	NA	NA	NA
IFITM1	rs34481144	C	T	0.6803389999999999	0.16816799999999998	5.219124e-5	0.012588527087999998	0.5602126	20	BrainMeta1_eQTL	NA	NA	NA	NA	NA	NA	NA
IFITM1	rs6598042	A	G	0.378179	0.0769724	8.961398e-7	5.623814928880001e-4	0.2995077	20	MetaBrain_CIS_eQTL	NA	NA	NA	NA	NA	NA	NA
IFITM1	rs34702437	G	C	0.303851	0.0651784	3.133954e-6	0.001509141	0.3374909	20	PsychENCODE_HCP100_eQTL	NA	NA	NA	NA	NA	NA	NA
IFITM1	rs34702437	G	C	0.816236	0.175239	3.1952239999999997e-6	0.001573732	0.27325699999999997	20	PsychENCODE_PEER50_eQTL	NA	NA	NA	NA	NA	NA	NA
RP11-326C3.12	rs6598042	G	A	0.218521	0.049881499999999995	1.182397e-5	0.004753236	0.2887817	20	BrainMeta1_eQTL	NA	NA	NA	NA	NA	NA	NA
RP11-326C3.12	rs34481144	T	C	0.192141	0.0401287	1.683382e-6	8.300565466666667e-4	0.1131673	20	GTEx_Amygdala_eQTL	NA	NA	NA	NA	NA	NA	NA
RP11-326C3.12	rs6598039	T	C	0.164565	0.0359091	4.587595e-6	0.002298959	0.16344	20	GTEx_Cerebellar_hemisphere_eQTL	NA	NA	NA	NA	NA	NA	NA
RP11-326C3.12	rs6598042	A	G	0.16483399999999998	0.0346811	2.005705e-6	0.001233007	0.2534191	20	GTEx_Cerebellum_eQTL	NA	NA	NA	NA	NA	NA	NA
OVOL1	rs11604451	C	T	0.16540000000000002	0.0459349	3.173097e-4	0.044041887	0.8950467999999999	20	BrainMeta1_eQTL	NA	NA	NA	NA	NA	NA	NA
OVOL1	rs4930319	C	G	0.139701	0.0323778	1.598063e-5	0.005450437	0.7476801	20	MetaBrain_CIS_eQTL	NA	NA	NA	NA	NA	NA	NA
OVOL1	rs1073602	C	G	0.29826199999999997	0.0772539	1.130167e-4	0.021583883236734693	0.4022766	20	PsychENCODE_PEER50_eQTL	NA	NA	NA	NA	NA	NA	NA
OVOL1	rs948493	T	C	0.106401	0.027805399999999997	1.299059e-4	0.039178124	0.4435599	20	GTEx_Cerebellar_hemisphere_eQTL	NA	NA	NA	NA	NA	NA	NA
OVOL1	rs948493	T	C	0.103845	0.0260886	6.878058e-5	0.019897817	0.6779959	20	GTEx_Cerebellum_eQTL	NA	NA	NA	NA	NA	NA	NA
OVOL1	rs4930319	C	G	0.107126	0.0278666	1.20927e-4	0.021127674	0.3860216	20	GTEx_Cortex_eQTL	NA	NA	NA	NA	NA	NA	NA
ATG16L2	rs6592500	A	G	0.237603	0.059936899999999994	7.363567e-5	0.015671403179999998	0.7336267	20	BrainMeta1_eQTL	NA	NA	NA	NA	NA	NA	NA
ATG16L2	rs11604683	C	T	0.213466	0.052326399999999995	4.513141e-5	0.011239153833174602	0.7612044	20	MetaBrain_CIS_eQTL	NA	NA	NA	NA	NA	NA	NA
ATG16L2	rs4944016	T	C	0.260243	0.0670734	1.044701e-4	0.021078042	0.5019662	20	PsychENCODE_HCP100_eQTL	NA	NA	NA	NA	NA	NA	NA
ATG16L2	rs4944016	T	C	0.6343249999999999	0.167047	1.4628700000000002e-4	0.024890068	0.4353951	20	PsychENCODE_PEER50_eQTL	NA	NA	NA	NA	NA	NA	NA
ZNF774	rs7162175	A	G	-0.315658	0.088234	3.468793e-4	0.044821760978571434	0.613965	20	BrainMeta1_eQTL	NA	NA	NA	NA	NA	NA	NA
ZNF774	rs62019344	A	G	-0.175887	0.0422581	3.151706e-5	0.008786625	0.3189239	20	PsychENCODE_HCP100_eQTL	NA	NA	NA	NA	NA	NA	NA
ASPHD1	rs8059619	C	T	0.29278699999999996	0.0708993	3.63364e-5	0.01033486	0.1096838	20	BrainMeta1_eQTL	NA	NA	NA	NA	NA	NA	NA
ASPHD1	rs4407079	A	G	0.369264	0.0857743	1.669356e-5	0.005572452	0.26938219999999996	20	MetaBrain_CIS_eQTL	NA	NA	NA	NA	NA	NA	NA
ASPHD1	rs4527039	C	T	0.336976	0.0841833	6.257389e-5	0.015510702500930233	0.138316	16	PsychENCODE_HCP100_eQTL	NA	NA	NA	NA	NA	NA	NA
TYK2	rs12977594	A	G	-0.330559	0.087634600000000007	1.6193200000000002e-4	0.026630453	0.3665913	19	BrainMeta1_eQTL	NA	NA	NA	NA	NA	NA	NA
TYK2	rs11085730	A	G	-0.285937	0.0668593	1.89685e-5	0.006073404	0.1185866	20	MetaBrain_CIS_eQTL	NA	NA	NA	NA	NA	NA	NA
TYK2	rs2043330	T	C	-0.375052	0.0889193	2.466008e-5	0.007464254	0.1866851	20	PsychENCODE_HCP100_eQTL	NA	NA	NA	NA	NA	NA	NA
TYK2	rs4804134	G	T	-0.342415	0.0863939	7.388450000000001e-5	0.013554111524999995	0.398433	20	GTEx_Cortex_eQTL	NA	NA	NA	NA	NA	NA	NA
PVR	rs11540084	G	T	0.168929	0.0437851	1.142547e-4	0.021198641261538465	0.5695599	17	BrainMeta1_eQTL	NA	NA	NA	NA	NA	NA	NA
PVR	rs11540084	T	G	0.121816	0.0302501	5.650100999999999e-5	0.013230513	0.2971908	20	MetaBrain_CIS_eQTL	NA	NA	NA	NA	NA	NA	NA
PVR	rs11540084	T	G	0.109524	0.027371	6.295641e-5	0.015510702500930233	0.3168667	20	PsychENCODE_HCP100_eQTL	NA	NA	NA	NA	NA	NA	NA
PVR	rs11540084	T	G	0.246	0.061789	6.853957e-5	0.01457712	0.3812584	20	PsychENCODE_PEER50_eQTL	NA	NA	NA	NA	NA	NA	NA
TMEM160	rs461709	G	A	-0.307547	0.0813889	1.576271e-4	0.026525341758139535	0.4158731	18	BrainMeta1_eQTL	NA	NA	NA	NA	NA	NA	NA
AC010524.2	rs10408609	A	G	-0.185018	0.0402987	4.407916e-6	0.002453514	0.29452059999999997	18	BrainMeta1_eQTL	NA	NA	NA	NA	NA	NA	NA
AC010524.2	rs10411630	A	C	-0.195851	0.0339977	8.375699e-9	1.4788692534333333e-5	0.2604238	17	PsychENCODE_HCP100_eQTL	NA	NA	NA	NA	NA	NA	NA
AC010524.2	rs7251704	G	T	-0.383353	0.0667394	9.244821e-9	1.4418839153e-5	0.1592916	18	PsychENCODE_PEER50_eQTL	NA	NA	NA	NA	NA	NA	NA
AC010524.2	rs2288481	A	G	-0.17087	0.0392883	1.3668119999999997e-5	0.003285474	0.6744604	17	GTEx_ACC_eQTL	-0.158714	0.0346054	4.509743e-6	0.001532619	0.004182887	20	GTEx spleen
AC010524.2	rs10411630	A	C	-0.188084	0.0437421	1.7091659999999995e-5	0.005457367	0.4131559	12	GTEx_Caudate_eQTL	NA	NA	NA	NA	NA	NA	NA
AC010524.2	rs10408609	G	A	-0.194493	0.040943299999999995	2.031097e-6	0.001242016	0.3043894	20	GTEx_Cortex_eQTL	NA	NA	NA	NA	NA	NA	NA
AC010524.2	rs10408609	G	A	-0.230769	0.0526973	1.191412e-5	0.004765648	0.2180337	17	GTEx_Frontal_cortex_eQTL	NA	NA	NA	NA	NA	NA	NA
AC010524.2	rs10408609	G	A	-0.204899	0.0474543	1.575742e-5	0.004598916	0.2984652	11	GTEx_Hippocampus_eQTL	NA	NA	NA	NA	NA	NA	NA
CD40	rs1883832	T	C	-0.296969	0.056984799999999995	1.874477e-7	1.937673653142857e-4	0.3268462	20	BrainMeta1_eQTL	NA	NA	NA	NA	NA	NA	NA
CYP24A1	rs2259735	C	T	0.28909199999999996	0.071357	5.092493999999999e-5	0.012588527087999998	0.7284573	19	BrainMeta1_eQTL	NA	NA	NA	NA	NA	NA	NA
CYP24A1	rs2248137	C	G	0.119747	0.0187169	1.576619e-10	1.23677877455e-6	0.7616643	20	MetaBrain_CIS_eQTL	NA	NA	NA	NA	NA	NA	NA
CYP24A1	rs2248137	G	C	0.118984	0.0186192	1.654863e-10	1.5526686465333334e-6	0.3714781	20	PsychENCODE_HCP100_eQTL	NA	NA	NA	NA	NA	NA	NA
CYP24A1	rs2248137	G	C	0.182429	0.0290394	3.3401300000000004e-10	2.4049620174e-6	0.4025906	20	PsychENCODE_PEER50_eQTL	NA	NA	NA	NA	NA	NA	NA
CYP24A1	rs2248137	G	C	0.155139	0.0346108	7.380939e-6	0.00196333	0.1238608	17	GTEx_Amygdala_eQTL	NA	NA	NA	NA	NA	NA	NA
CYP24A1	rs2248461	A	G	0.15056	0.032763099999999996	4.318595e-6	0.00162877	0.4663897	20	GTEx_ACC_eQTL	NA	NA	NA	NA	NA	NA	NA
CYP24A1	rs2248137	G	C	0.158254	0.029903299999999997	1.208546e-7	1.38339645e-4	0.5242927	20	GTEx_Cortex_eQTL	NA	NA	NA	NA	NA	NA	NA
CYP24A1	rs2248137	G	C	0.175091	0.0349861	5.598033e-7	3.13489848e-4	0.1449114	18	GTEx_Frontal_cortex_eQTL	NA	NA	NA	NA	NA	NA	NA
CYP24A1	rs2259735	C	T	0.223608	0.0473843	2.369678e-6	0.001043335	0.3861199	20	GTEx_Nucleus_Accumbens_eQTL	NA	NA	NA	NA	NA	NA	NA
TNFRSF4	rs2298210	A	G	0.202211	0.0524003	1.138688e-4	0.022055402508641977	0.3806915	20	MetaBrain_CIS_eQTL	NA	NA	NA	NA	NA	NA	NA
AL139246.3	rs58055515	A	C	-0.927859	0.205797	6.525127e-6	0.002843687	0.1704134	15	MetaBrain_CIS_eQTL	NA	NA	NA	NA	NA	NA	NA
HMGCL	rs2076343	G	A	0.101714	0.027448	2.108148e-4	0.032457205183495146	0.2998726	20	MetaBrain_CIS_eQTL	NA	NA	NA	NA	NA	NA	NA
HMGCL	rs2281181	C	G	0.109552	0.030510299999999997	3.2983270000000003e-4	0.045379839270129875	0.2919476	20	PsychENCODE_HCP100_eQTL	NA	NA	NA	NA	NA	NA	NA
HMGCL	rs2281181	C	G	0.29364	0.0814834	3.137436e-4	0.045169425	0.31256849999999997	20	PsychENCODE_PEER50_eQTL	NA	NA	NA	NA	NA	NA	NA
JAK1	rs2780902	T	C	-0.102542	0.0285391	3.268263e-4	0.042455244	0.1272626	20	MetaBrain_CIS_eQTL	NA	NA	NA	NA	NA	NA	NA
NHLH1	rs11265388	G	C	-0.427147	0.116622	2.495996e-4	0.036258964	0.6496949	20	MetaBrain_CIS_eQTL	NA	NA	NA	NA	NA	NA	NA
RGS1	rs2984920	A	G	-0.552592	0.138436	6.560677e-5	0.014497248	0.28251329999999997	12	MetaBrain_CIS_eQTL	NA	NA	NA	NA	NA	NA	NA
CR1	rs679515	T	C	0.0965175	0.0261091	2.184174e-4	0.032692474	0.2546572	20	MetaBrain_CIS_eQTL	NA	NA	NA	NA	NA	NA	NA
CR1	rs2093760	G	A	0.117763	0.0317855	2.114436e-4	0.032941669094117644	0.471704	20	PsychENCODE_HCP100_eQTL	NA	NA	NA	NA	NA	NA	NA
CR1	rs679515	C	T	0.164716	0.0455009	2.945239e-4	0.043064917	0.34013299999999996	20	PsychENCODE_PEER50_eQTL	NA	NA	NA	NA	NA	NA	NA
PPP3R1	rs62143863	T	C	-0.190255	0.0539334	4.193528e-4	0.049207916	0.7076461	20	MetaBrain_CIS_eQTL	NA	NA	NA	NA	NA	NA	NA
FTCDNL1	rs796364	C	A	0.14602	0.0384189	1.442765e-4	0.026017862166666662	0.8960387	20	MetaBrain_CIS_eQTL	NA	NA	NA	NA	NA	NA	NA
ICA1L	rs72932772	G	C	0.13464199999999998	0.035108299999999995	1.255406e-4	0.023730198	0.1498097	20	MetaBrain_CIS_eQTL	NA	NA	NA	NA	NA	NA	NA
ICA1L	rs72932767	C	T	0.12720199999999998	0.033794399999999995	1.672241e-4	0.028573744	0.2483474	20	PsychENCODE_HCP100_eQTL	NA	NA	NA	NA	NA	NA	NA
ICA1L	rs72932746	A	G	0.580765	0.153945	1.6158130000000002e-4	0.026527680796491235	0.1034095	20	PsychENCODE_PEER50_eQTL	NA	NA	NA	NA	NA	NA	NA
AC079848.1	rs11706188	A	C	-0.0709945	0.0174559	4.760685e-5	0.011490828763846153	0.4943473	20	MetaBrain_CIS_eQTL	NA	NA	NA	NA	NA	NA	NA
AC078802.1	rs3796145	C	A	-0.507817	0.121269	2.8203379999999994e-5	0.008532526	0.4041205	20	MetaBrain_CIS_eQTL	NA	NA	NA	NA	NA	NA	NA
AC078795.1	rs7628572	A	T	0.359622	0.0973939	2.221084e-4	0.032692474	0.16469979999999998	20	MetaBrain_CIS_eQTL	NA	NA	NA	NA	NA	NA	NA
MYNN	rs9866116	G	A	-0.320136	0.0723718	9.71183e-6	0.003809223	0.4078969	20	MetaBrain_CIS_eQTL	NA	NA	NA	NA	NA	NA	NA
MYNN	rs1920123	T	C	-0.326444	0.0767712	2.117124e-5	0.006596709	0.2573493	20	PsychENCODE_HCP100_eQTL	NA	NA	NA	NA	NA	NA	NA
LRRIQ4	rs7628572	A	T	-0.164326	0.0403475	4.645847e-5	0.011388858372343751	0.4242254	20	MetaBrain_CIS_eQTL	NA	NA	NA	NA	NA	NA	NA
LRRIQ4	rs7628572	A	T	-0.221768	0.0543135	4.443492e-5	0.010765679489499998	0.2714216	20	PsychENCODE_PEER50_eQTL	NA	NA	NA	NA	NA	NA	NA
TEC	rs996222	A	T	-0.275071	0.0656981	2.828041e-5	0.008532526	0.1664293	20	MetaBrain_CIS_eQTL	NA	NA	NA	NA	NA	NA	NA
LINC02102	rs274669	T	A	-0.298261	0.0843812	4.082604e-4	0.048524222845454545	0.6189612999999999	20	MetaBrain_CIS_eQTL	NA	NA	NA	NA	NA	NA	NA
SLC35A1	rs2143890	T	C	0.17668399999999998	0.043277	4.452987e-5	0.011239153833174602	0.6185123	20	MetaBrain_CIS_eQTL	NA	NA	NA	NA	NA	NA	NA
PHKG1	rs62457261	C	G	0.410244	0.108123	1.480948e-4	0.026106284	0.5560596999999999	20	MetaBrain_CIS_eQTL	NA	NA	NA	NA	NA	NA	NA
ZNF767P	rs58026905	A	G	-0.402043	0.0874941	4.325653e-6	0.002120787	0.5896694	20	MetaBrain_CIS_eQTL	NA	NA	NA	NA	NA	NA	NA
LGI3	rs12679383	G	T	-0.156911	0.0433162	2.918328e-4	0.039470386	0.1112808	20	MetaBrain_CIS_eQTL	NA	NA	NA	NA	NA	NA	NA
AC068700.2	rs1809476	G	T	-0.351277	0.0746649	2.54211e-6	0.001477154	0.6434213	17	MetaBrain_CIS_eQTL	NA	NA	NA	NA	NA	NA	NA
AC100854.1	rs1545228	G	A	-0.14143	0.0272749	2.156091e-7	1.8792728721666663e-4	0.2332834	20	MetaBrain_CIS_eQTL	NA	NA	NA	NA	NA	NA	NA
AL161910.1	rs3138489	A	C	-0.0832426	0.0224779	2.128091e-4	0.032457205183495146	0.1048244	20	MetaBrain_CIS_eQTL	NA	NA	NA	NA	NA	NA	NA
ABCA1	rs1800978	G	C	-0.246658	0.0697088	4.025491e-4	0.048210632	0.8891872	15	MetaBrain_CIS_eQTL	NA	NA	NA	NA	NA	NA	NA
MAP3K11	rs2004649	G	A	0.241532	0.0672558	3.290942e-4	0.042455244	0.1139823	20	MetaBrain_CIS_eQTL	0.125892	0.0335539	1.75477e-4	0.023206429	0.02961625	20	GTEx spleen
MAP3K11	rs2004649	G	A	0.241532	0.0672558	3.290942e-4	0.042455244	0.1139823	20	MetaBrain_CIS_eQTL	0.418345	0.109523	1.336078e-4	0.017441162211999997	0.0725816	20	GTEx whole blood
AP006287.1	rs632578	A	C	0.305296	0.0740461	3.738808999999999e-5	0.010107026644915251	0.4621376	20	MetaBrain_CIS_eQTL	NA	NA	NA	NA	NA	NA	NA
FCHSD2	rs4944014	T	C	-0.525058	0.139058	1.594862e-4	0.027101465	0.5909765	20	MetaBrain_CIS_eQTL	NA	NA	NA	NA	NA	NA	NA
CD27-AS1	rs1059501	G	T	0.135226	0.035831	1.606499e-4	0.027101465	0.5497228	20	MetaBrain_CIS_eQTL	0.191794	0.0520624	2.296645e-4	0.026396032008620687	0.07023881	20	GTEx whole blood
AC079601.2	rs3747563	G	A	0.197504	0.0544545	2.867749e-4	0.039365965673043485	0.289272	20	MetaBrain_CIS_eQTL	NA	NA	NA	NA	NA	NA	NA
AC025165.5	rs11172351	T	C	0.297264	0.0532741	2.406608e-8	2.696948065142857e-5	0.1123609	20	MetaBrain_CIS_eQTL	NA	NA	NA	NA	NA	NA	NA
AC073857.1	rs1727332	C	T	-0.434635	0.114901	1.5514440000000002e-4	0.02696996	0.2014623	20	MetaBrain_CIS_eQTL	NA	NA	NA	NA	NA	NA	NA
UBAC2	rs9557179	G	A	0.289228	0.069943	3.546587e-5	0.009988688	0.4173385	20	MetaBrain_CIS_eQTL	NA	NA	NA	NA	NA	NA	NA
AC120114.1	rs4424923	C	T	-0.541034	0.139932	1.104471e-4	0.021660057	0.393082	12	MetaBrain_CIS_eQTL	NA	NA	NA	NA	NA	NA	NA
TMEM219	rs3814883	T	C	-0.305999	0.0857288	3.578174e-4	0.044203127469291344	0.1126167	20	MetaBrain_CIS_eQTL	NA	NA	NA	NA	NA	NA	NA
AC012645.4	rs3809627	A	C	-0.344425	0.0774759	8.765484e-6	0.003526197	0.6685065	20	MetaBrain_CIS_eQTL	NA	NA	NA	NA	NA	NA	NA
AC040934.1	rs6504963	A	G	0.426208	0.0976056	1.261765e-5	0.004828251	0.2332275	20	MetaBrain_CIS_eQTL	NA	NA	NA	NA	NA	NA	NA
NPEPPS	rs11656855	T	C	0.317689	0.0553628	9.5623840000000015e-09	1.5002424257600003e-5	0.824226	20	MetaBrain_CIS_eQTL	NA	NA	NA	NA	NA	NA	NA
SLC12A5	rs2425752	T	C	0.25271699999999997	0.0384748	5.086569e-11	7.980318104100002e-7	0.156017	20	MetaBrain_CIS_eQTL	NA	NA	NA	NA	NA	NA	NA
SLC12A5	rs2425752	C	T	0.7855759999999998	0.177671	9.800587e-6	0.003632835	0.1282337	15	GTEx_Hippocampus_eQTL	NA	NA	NA	NA	NA	NA	NA
SLC12A5	rs12624433	A	G	0.712441	0.160355	8.875817e-6	0.003257425	0.1022102	18	GTEx_Putamen_eQTL	NA	NA	NA	NA	NA	NA	NA
LIME1	rs2427536	G	A	-0.367035	0.0895058	4.119214e-5	0.010594483	0.1640457	18	MetaBrain_CIS_eQTL	NA	NA	NA	NA	NA	NA	NA
PPM1F	rs5995268	T	C	-0.480773	0.105631	5.327754e-6	0.002458445	0.1139126	20	MetaBrain_CIS_eQTL	NA	NA	NA	NA	NA	NA	NA
CASQ1	rs617599	A	G	-0.078241	0.0174865	7.664272e-6	0.002899832	0.1611946	20	PsychENCODE_HCP100_eQTL	NA	NA	NA	NA	NA	NA	NA
CASQ1	rs617599	A	G	-0.195362	0.0438629	8.432049e-6	0.003287796	0.2245778	20	PsychENCODE_PEER50_eQTL	NA	NA	NA	NA	NA	NA	NA
CASQ1	rs3747623	T	C	-0.191746	0.053263599999999994	3.182724e-4	0.047079833	0.4877867	14	GTEx_ACC_eQTL	NA	NA	NA	NA	NA	NA	NA
CASQ1	rs617599	A	G	-0.106552	0.024905	1.883114e-5	0.005309248	0.2447857	20	GTEx_Cortex_eQTL	NA	NA	NA	NA	NA	NA	NA
CASQ1	rs617599	A	G	-0.121167	0.028433	2.030791999999999e-5	0.00631802	0.4121393	20	GTEx_Frontal_cortex_eQTL	NA	NA	NA	NA	NA	NA	NA
RP11-571M6.17	rs3782130	C	G	0.337055	0.0668202	4.554003e-7	3.711162137076923e-4	0.33321439999999997	20	PsychENCODE_HCP100_eQTL	NA	NA	NA	NA	NA	NA	NA
RP11-571M6.17	rs10877017	C	T	0.69218	0.136758	4.162649e-7	3.246172445166667e-4	0.35557849999999996	20	PsychENCODE_PEER50_eQTL	NA	NA	NA	NA	NA	NA	NA
DYNLL1	rs616157	C	T	-0.157075	0.0435478	3.098171e-4	0.043186873123684216	0.2666941	16	PsychENCODE_HCP100_eQTL	NA	NA	NA	NA	NA	NA	NA
SMCR8	rs2386456	G	A	0.230437	0.0592346	1.001459e-4	0.021078042	0.5409286999999999	20	PsychENCODE_HCP100_eQTL	NA	NA	NA	NA	NA	NA	NA
SMCR8	rs2386456	G	A	0.685535	0.174445	8.501096e-5	0.017678501	0.3307885	20	PsychENCODE_PEER50_eQTL	NA	NA	NA	NA	NA	NA	NA
SYMPK	rs16980059	T	C	0.150426	0.041695	3.0883930000000004e-4	0.043186873123684216	0.204587	17	PsychENCODE_HCP100_eQTL	0.820842	0.260958	0.001658077	0.08324822	0.1612427	7	GTEx whole blood
BBC3	rs884171	A	T	-0.336664	0.0862209	9.435372e-5	0.020399659	0.2165558	20	PsychENCODE_HCP100_eQTL	NA	NA	NA	NA	NA	NA	NA
RP11-373L24.1	rs10203477	T	A	-0.315137	0.0862808	2.597441e-4	0.038218458	0.2036582	17	PsychENCODE_HCP100_eQTL	NA	NA	NA	NA	NA	NA	NA
RP11-373L24.1	rs10203477	T	A	-0.573265	0.159945	3.381802e-4	0.047615068322388064	0.3670367	15	PsychENCODE_PEER50_eQTL	NA	NA	NA	NA	NA	NA	NA
STAT4	rs4254532	A	G	-0.134617	0.0359881	1.835845e-4	0.029921449	0.28852459999999996	4	PsychENCODE_HCP100_eQTL	NA	NA	NA	NA	NA	NA	NA
STAT4	rs4254532	A	G	-0.792228	0.221779	3.5406310000000004e-4	0.048725330732352946	0.7342407999999999	5	PsychENCODE_PEER50_eQTL	NA	NA	NA	NA	NA	NA	NA
CARF	rs72928620	T	G	0.15784199999999998	0.042755999999999995	2.227717e-4	0.033723253512676056	0.4787723	20	PsychENCODE_HCP100_eQTL	NA	NA	NA	NA	NA	NA	NA
CTA-384D8.36	rs131804	A	G	-0.404543	0.102514	7.939084999999999e-5	0.018284057932608695	0.1440743	9	PsychENCODE_HCP100_eQTL	NA	NA	NA	NA	NA	NA	NA
CTA-384D8.36	rs131804	A	G	-1.08162	0.26542899999999997	4.601701e-5	0.010765679489499998	0.12420520000000002	9	PsychENCODE_PEER50_eQTL	NA	NA	NA	NA	NA	NA	NA
FOXP1-IT1	rs2322031	C	T	0.298654	0.0794909	1.719046e-4	0.028907259244444445	0.26716809999999996	9	PsychENCODE_HCP100_eQTL	NA	NA	NA	NA	NA	NA	NA
FOXP1-IT1	rs2322031	C	T	0.792642	0.209783	1.578514e-4	0.026378096	0.2417581	10	PsychENCODE_PEER50_eQTL	NA	NA	NA	NA	NA	NA	NA
RP11-362K14.5	rs9868000	A	G	0.314198	0.0732397	1.7867689999999998e-5	0.006309677	0.3012563	20	PsychENCODE_HCP100_eQTL	NA	NA	NA	NA	NA	NA	NA
RP11-362K14.5	rs1920123	T	C	0.7562200000000001	0.17379799999999998	1.354226e-5	0.004874172	0.3632358	20	PsychENCODE_PEER50_eQTL	NA	NA	NA	NA	NA	NA	NA
RP11-362K14.6	rs35446936	A	G	0.385069	0.106231	2.891606e-4	0.041396857	0.3702359	20	PsychENCODE_HCP100_eQTL	NA	NA	NA	NA	NA	NA	NA
SLC9B1	rs7697171	T	C	-0.124175	0.0328019	1.533314e-4	0.02680876	0.1350292	20	PsychENCODE_HCP100_eQTL	NA	NA	NA	NA	NA	NA	NA
SLC9B1	rs4699039	A	C	-0.280497	0.0759121	2.198703e-4	0.034292437790000005	0.1066315	20	PsychENCODE_PEER50_eQTL	NA	NA	NA	NA	NA	NA	NA
RP11-393I2.4	rs3846775	A	G	0.23146000000000003	0.0601772	1.199143e-4	0.022805201978947368	0.8956841999999999	20	PsychENCODE_HCP100_eQTL	NA	NA	NA	NA	NA	NA	NA
RP11-393I2.4	rs3846775	A	G	0.5270779999999999	0.130135	5.116696e-5	0.011400485992380954	0.7766641	20	PsychENCODE_PEER50_eQTL	NA	NA	NA	NA	NA	NA	NA
IL12A-AS1	rs9858816	C	T	-0.536815	0.132428	5.042702e-5	0.011400485992380954	0.2941742	10	PsychENCODE_PEER50_eQTL	NA	NA	NA	NA	NA	NA	NA
LRRC34	rs9878316	A	T	0.604569	0.15746000000000004	1.2327520000000002e-4	0.022271554103846153	0.1031906	18	PsychENCODE_PEER50_eQTL	NA	NA	NA	NA	NA	NA	NA
ZNF292	rs1980791	A	G	1.4083500000000002	0.384056	2.45374e-4	0.037642785	0.902278	20	PsychENCODE_PEER50_eQTL	NA	NA	NA	NA	NA	NA	NA
RP11-20G6.2	rs4783502	A	G	-0.222113	0.0607275	2.546443e-4	0.038434860635483875	0.3084068	20	PsychENCODE_PEER50_eQTL	NA	NA	NA	NA	NA	NA	NA
DKKL1	rs35768917	C	T	-0.746841	0.177998	2.719389999999999e-5	0.008482684	0.4304768	4	PsychENCODE_PEER50_eQTL	NA	NA	NA	NA	NA	NA	NA
RP11-326C3.15	rs7396777	T	C	0.16353299999999998	0.0390849	2.86373e-5	0.006347935	0.1106627	20	GTEx_Amygdala_eQTL	NA	NA	NA	NA	NA	NA	NA
RP11-326C3.15	rs34481144	T	C	0.346734	0.0868116	6.494219999999999e-5	0.019897817	0.13257159999999998	20	GTEx_Cerebellum_eQTL	NA	NA	NA	NA	NA	NA	NA
RP11-326C3.15	rs7396777	T	C	0.203648	0.0501029	4.811495e-5	0.010922094	0.1270204	20	GTEx_Hippocampus_eQTL	NA	NA	NA	NA	NA	NA	NA
RP11-326C3.15	rs34481144	T	C	0.257214	0.0599353	1.7745439999999994e-5	0.004144367	0.1901219	20	GTEx_Putamen_eQTL	NA	NA	NA	NA	NA	NA	NA
SUMF2	rs13244654	C	T	0.14066499999999998	0.0357848	8.464161e-5	0.016276582	0.17809229999999998	20	GTEx_ACC_eQTL	NA	NA	NA	NA	NA	NA	NA
SUMF2	rs2538047	G	C	0.25234	0.0665925	1.510635e-4	0.028181276	0.2205101	20	GTEx_Caudate_eQTL	NA	NA	NA	NA	NA	NA	NA
EFCAB13	rs2317631	T	C	-0.19183	0.0423567	5.9289609999999995e-6	0.00162877	0.31938459999999996	20	GTEx_ACC_eQTL	NA	NA	NA	NA	NA	NA	NA
EFCAB13	rs4561509	A	G	-0.249855	0.0595778	2.743593e-5	0.009344678	0.2129828	20	GTEx_SpinalCord_C1_eQTL	NA	NA	NA	NA	NA	NA	NA
AFF1	rs35658582	T	A	0.400347	0.109788	2.658079e-4	0.044669717	0.4955723	20	GTEx_Caudate_eQTL	NA	NA	NA	NA	NA	NA	NA
MADD	rs326214	A	G	-0.247657	0.0649362	1.368156e-4	0.039178124	0.3278684	20	GTEx_Cerebellar_hemisphere_eQTL	NA	NA	NA	NA	NA	NA	NA
MADD	rs830083	C	G	-0.245144	0.0640544	1.296539e-4	0.030363708580952387	0.4341985	20	GTEx_Cerebellum_eQTL	NA	NA	NA	NA	NA	NA	NA
RP11-282O18.3	rs940904	A	G	-0.182674	0.0426206	1.818745e-5	0.007291349	0.29564399999999996	20	GTEx_Cerebellar_hemisphere_eQTL	NA	NA	NA	NA	NA	NA	NA
RP11-282O18.3	rs1630820	G	C	-0.211706	0.051041699999999995	3.358296e-5	0.011797214091428572	0.2984421	20	GTEx_Cerebellum_eQTL	NA	NA	NA	NA	NA	NA	NA
RP11-390K5.1	rs326222	C	T	0.137403	0.0377676	2.746386e-4	0.048682158	0.3079823	18	GTEx_Cerebellum_eQTL	NA	NA	NA	NA	NA	NA	NA
PCNXL3	rs4645927	T	C	0.207524	0.056611699999999994	2.466134e-4	0.047321279730769245	0.6309855	20	GTEx_Cerebellum_eQTL	NA	NA	NA	NA	NA	NA	NA
MEF2BNB	rs11669861	T	C	-0.227367	0.061358	2.109036e-4	0.033643709060869574	0.5588120999999999	16	GTEx_Cortex_eQTL	NA	NA	NA	NA	NA	NA	NA
LINC00271	rs9402729	A	G	-0.285549	0.0770475	2.104393e-4	0.039271981747619054	0.1148468	20	GTEx_Pituitary_eQTL	NA	NA	NA	NA	NA	NA	NA
MARK3	rs28444993	C	T	0.163878	0.0375687	1.288374e-5	0.005610153	0.1073183	20	GTEx_Pituitary_eQTL	NA	NA	NA	NA	NA	NA	NA
MALT1	rs55653859	C	G	0.270902	0.0630912	1.7563500000000002e-5	0.006883136	0.3961498	16	GTEx_Pituitary_eQTL	NA	NA	NA	NA	NA	NA	NA
NA denotes that top eQTL SNP is not in GWAS locus
