## Supplementary table 4 for "Cell-type specific transcriptional risk scores and longitudinal multiple sclerosis outcomes"

Gene	topSNP	A1	A2	Immune SMR beta	Immune SMR se	Immune SMR p	Immune SMR FDR p	Immune HEIDI p	Immune n SNPs HEIDI	Immune tissue	Immune eQTL Study	CNS SMR beta	CNS SMR se	CNS SMR p	CNS SMR FDR p	CNS HEIDI p	CNS n SNPs HEIDI	CNS eQTL Study
FCRH3	rs3761959	T	C	-0.107606	0.0190971	1.754012e-8	1.4535497444e-5	0.2713152	20	Blood	CAGE_eQTL	NA	NA	NA	NA	NA	NA	NA
FCRL3	rs3761959	T	C	-0.117997	0.0210204	1.983189e-8	1.4940624766363636e-5	0.2487969	20	Blood	CAGE_eQTL	NA	NA	NA	NA	NA	NA	NA
FCRL3	rs3761959	T	C	-0.141929	0.0255131	2.652046e-8	1.690577323230769e-5	0.27266419999999997	20	Blood	CAGE_eQTL	NA	NA	NA	NA	NA	NA	NA
FCRL3	rs945635	G	C	-0.150852	0.026689599999999997	1.584973e-8	6.6840575657142845e-6	0.6554479	20	Blood	Westra_eQTL	NA	NA	NA	NA	NA	NA	NA
FCRL3	rs2210913	T	C	-0.159648	0.0283468	1.781678e-8	6.9537277270588225e-6	0.6411454	20	Blood	Westra_eQTL	NA	NA	NA	NA	NA	NA	NA
FCRL3	rs945635	G	C	-0.182373	0.032498	2.002259e-8	6.9537277270588225e-6	0.7048053	20	Blood	Westra_eQTL	NA	NA	NA	NA	NA	NA	NA
FCRL3	rs3761959	T	C	-0.310293	0.0583113	1.03017e-7	7.102785832e-5	0.1441279	20	Blood	GTEx_Whole_Blood_eQTL	NA	NA	NA	NA	NA	NA	NA
FCRL3	rs3761959	T	C	-0.218572	0.0470974	3.469771e-6	0.001393586	0.1356232	20	Spleen	GTEx_Spleen_eQTL	NA	NA	NA	NA	NA	NA	NA
NCSTN	rs2038780	T	C	0.101552	0.0276612	2.413277e-4	0.021737855	0.4251482	20	Blood	CAGE_eQTL	NA	NA	NA	NA	NA	NA	NA
NCSTN	rs1886417	A	C	0.17757699999999998	0.048781	2.723213e-4	0.027772518	0.4382344	20	Blood	GTEx_Whole_Blood_eQTL	NA	NA	NA	NA	NA	NA	NA
REL	rs12466919	T	C	0.409036	0.118095	5.329548e-4	0.038742074	0.5106181	20	Blood	CAGE_eQTL	NA	NA	NA	NA	NA	NA	NA
ITPR1	rs1038639	T	G	-0.291972	0.0861487	7.010701000000001e-4	0.047236419	0.3836432	20	Blood	CAGE_eQTL	NA	NA	NA	NA	NA	NA	NA
EAF2	rs6438652	A	G	-0.27605	0.053623	2.633102000000001e-7	9.487180988695652e-5	0.13042489999999998	20	Blood	CAGE_eQTL	NA	NA	NA	NA	NA	NA	NA
EAF2	rs6775544	T	C	0.116522	0.022541	2.349025e-7	1.06939363125e-4	0.1403299	20	Blood	Geuvadis_eQTL	NA	NA	NA	NA	NA	NA	NA
ILDR1	rs13088702	C	T	0.5050009999999999	0.145928	5.389541e-4	0.038837501	0.1619756	20	Blood	CAGE_eQTL	NA	NA	NA	NA	NA	NA	NA
MANBA	rs4235409	T	G	0.15026599999999998	0.0396666	1.5171960000000002e-4	0.015148196689156629	0.2295141	20	Blood	CAGE_eQTL	NA	NA	NA	NA	NA	NA	NA
AK093356	rs4642252	C	T	-0.120976	0.0320617	1.6115240000000002e-4	0.015711411044705886	0.1363608	20	Blood	CAGE_eQTL	NA	NA	NA	NA	NA	NA	NA
PTGER4	rs4286720	G	A	0.305892	0.0616581	7.009582e-7	1.8152626885625e-4	0.1529546	20	Blood	CAGE_eQTL	NA	NA	NA	NA	NA	NA	NA
PTGER4	rs6876228	G	A	0.36504	0.108654	7.803628e-4	0.046537999709090914	0.2112719	13	Blood	Westra_eQTL	NA	NA	NA	NA	NA	NA	NA
IL6ST	rs7731626	A	G	0.324393	0.0769664	2.500705e-5	0.003635674	0.212855	20	Blood	CAGE_eQTL	NA	NA	NA	NA	NA	NA	NA
ANKRD55	rs7731626	A	G	0.167707	0.0369515	5.663556e-6	0.001173347	0.1237211	20	Blood	CAGE_eQTL	NA	NA	NA	NA	NA	NA	NA
ANKRD55	rs10065637	T	C	0.16977	0.046413699999999995	2.544302e-4	0.022420237325373137	0.3833226	11	Blood	Westra_eQTL	NA	NA	NA	NA	NA	NA	NA
ANKRD55	rs10065637	T	C	0.157693	0.0430121	2.461257e-4	0.022355787	0.4316963	10	Blood	Westra_eQTL	NA	NA	NA	NA	NA	NA	NA
ANKRD55	rs7731626	A	G	0.17998599999999998	0.0493018	2.615221e-4	0.031227152372972973	0.2413861	5	Spleen	GTEx_Spleen_eQTL	NA	NA	NA	NA	NA	NA	NA
ASF1A	rs4946366	T	C	-0.175412	0.047776599999999995	2.411239e-4	0.021737855	0.1493378	20	Blood	CAGE_eQTL	NA	NA	NA	NA	NA	NA	NA
ASF1A	rs4946366	T	C	-0.365175	0.105269	5.224580000000001e-4	0.039196361	0.18000059999999998	20	Blood	GTEx_Whole_Blood_eQTL	NA	NA	NA	NA	NA	NA	NA
C6orf191	rs17396397	G	T	0.180803	0.051916	4.965575000000001e-4	0.036740821450892865	0.5186476999999999	20	Blood	CAGE_eQTL	NA	NA	NA	NA	NA	NA	NA
CARD11	rs6955702	A	G	0.226648	0.0621444	2.65202e-4	0.023380095468085112	0.2042601	20	Blood	CAGE_eQTL	NA	NA	NA	NA	NA	NA	NA
CARD11	rs6955702	G	A	0.2489	0.0665263	1.830202e-4	0.018314428149152545	0.3705229	20	Blood	Westra_eQTL	NA	NA	NA	NA	NA	NA	NA
UNQ5808	rs4727091	A	G	0.563295	0.136644	3.750413999999999e-5	0.00509503	0.6238608	12	Blood	CAGE_eQTL	NA	NA	NA	NA	NA	NA	NA
REEP4	rs12679410	A	T	-0.240863	0.0694337	5.224551e-4	0.038314915	0.7690566999999999	20	Blood	CAGE_eQTL	NA	NA	NA	NA	NA	NA	NA
REEP4	rs12679410	A	T	-0.213794	0.0597022	3.422732e-4	0.031477049281333346	0.5885509	20	Blood	GTEx_Whole_Blood_eQTL	NA	NA	NA	NA	NA	NA	NA
FAM164A	rs10957898	A	G	-0.135902	0.0270409	5.013145e-7	1.4837118791071428e-4	0.14560689999999998	20	Blood	CAGE_eQTL	NA	NA	NA	NA	NA	NA	NA
FAM164A	rs7842142	T	G	-0.147895	0.0267549	3.243266e-8	9.379735405714287e-6	0.2165567	20	Blood	Westra_eQTL	NA	NA	NA	NA	NA	NA	NA
MYC	rs10956403	G	A	-0.42539	0.122041	4.90973e-4	0.036689684621621615	0.3208358	20	Blood	CAGE_eQTL	NA	NA	NA	NA	NA	NA	NA
HNRNPK	rs296883	T	A	-0.356881	0.103248	5.471580000000001e-4	0.039088778844827594	0.3308021	20	Blood	CAGE_eQTL	NA	NA	NA	NA	NA	NA	NA
ZMIZ1	rs1250544	A	G	0.466689	0.092405	4.407257e-7	1.4036198327777778e-4	0.2194893	20	Blood	CAGE_eQTL	NA	NA	NA	NA	NA	NA	NA
FRAT2	rs61863813	C	T	0.087027	0.022468	1.073384e-4	0.011404016933333335	0.2590976	20	Blood	CAGE_eQTL	NA	NA	NA	NA	NA	NA	NA
FRAT2	rs17112674	C	T	0.102216	0.0258892	7.873296999999999e-5	0.010105205540869563	0.7942456999999998	20	Blood	Westra_eQTL	NA	NA	NA	NA	NA	NA	NA
FRAT2	rs10882904	G	A	0.52017	0.149061	4.836637e-4	0.037581821	0.760968	20	Blood	GTEx_Whole_Blood_eQTL	NA	NA	NA	NA	NA	NA	NA
NR1H3	rs11039156	C	T	-0.18775	0.0423618	9.333938e-6	0.001718897	0.1792587	20	Blood	CAGE_eQTL	NA	NA	NA	NA	NA	NA	NA
NR1H3	rs3758673	T	C	-0.242134	0.0544432	8.689245e-6	0.001554585	0.420754	20	Blood	Westra_eQTL	NA	NA	NA	NA	NA	NA	NA
GDPD5	rs1793398	A	C	0.101192	0.0279284	2.908918e-4	0.025374951016842107	0.17691279999999998	20	Blood	CAGE_eQTL	NA	NA	NA	NA	NA	NA	NA
GDPD5	rs1793398	A	C	0.108224	0.029664999999999997	2.640667e-4	0.022674919030985913	0.2334599	20	Blood	Westra_eQTL	NA	NA	NA	NA	NA	NA	NA
CADM1	rs4936322	T	C	0.217079	0.059324699999999994	2.530344e-4	0.02254727	0.5599143999999999	20	Blood	CAGE_eQTL	NA	NA	NA	NA	NA	NA	NA
CADM1	rs1048932	A	C	0.304928	0.0735576	3.391714e-5	0.004884068	0.1150493	20	Blood	Westra_eQTL	NA	NA	NA	NA	NA	NA	NA
TAPBPL	rs2534709	C	T	0.0620443	0.0183723	7.326416e-4	0.048962911	0.3228783	20	Blood	CAGE_eQTL	0.140114	0.0440814	0.00148025	0.10179471627906976	0.4449144	20	GTEx Frontal Cortex
TAPBPL	rs2534709	C	T	0.0620443	0.0183723	7.326416e-4	0.048962911	0.3228783	20	Blood	CAGE_eQTL	0.102594	0.0330644	0.001916755	0.13579482848275862	0.4721401	20	GTEx Hippocampus
TAPBPL	rs2534709	C	T	0.0620443	0.0183723	7.326416e-4	0.048962911	0.3228783	20	Blood	CAGE_eQTL	0.109705	0.0344982	0.001472575	0.13510875625000002	0.3507778	20	GTEx Putamen
TAPBPL	rs2534709	C	T	0.0620443	0.0183723	7.326416e-4	0.048962911	0.3228783	20	Blood	CAGE_eQTL	0.117532	0.0398308	0.00316966	0.236337774	0.5569622	18	GTEx Substantia nigra
TAPBPL	rs2244083	T	A	0.0677059	0.0198552	6.496618e-4	0.042070654110638296	0.2069507	20	Blood	Westra_eQTL	0.104259	0.0314087	9.020396e-4	0.075897192	0.5677109	20	eMeta_trans
TAPBPL	rs2244083	T	A	0.0677059	0.0198552	6.496618e-4	0.042070654110638296	0.2069507	20	Blood	Westra_eQTL	0.0823911	0.0250328	9.971638e-4	0.102707871	0.3562211	20	GTEx Caudate
TAPBPL	rs2244083	T	A	0.0677059	0.0198552	6.496618e-4	0.042070654110638296	0.2069507	20	Blood	Westra_eQTL	0.114698	0.0366705	0.001761286	0.11397374405263158	0.6133037	20	GTEx Cerebellum
TAPBPL	rs2244083	T	A	0.0677059	0.0198552	6.496618e-4	0.042070654110638296	0.2069507	20	Blood	Westra_eQTL	0.118627	0.0367533	0.001248141	0.10067105889130434	0.41988	20	GTEx Cortex
TAPBPL	rs2244083	T	A	0.0677059	0.0198552	6.496618e-4	0.042070654110638296	0.2069507	20	Blood	Westra_eQTL	0.130346	0.041944	0.001885973	0.14904022528205127	0.4197891	20	GTEx Nucleus accumbens
TAPBPL	rs2244083	T	A	0.0677059	0.0198552	6.496618e-4	0.042070654110638296	0.2069507	20	Blood	Westra_eQTL	0.0748065	0.022548	9.077435e-4	0.086627172	0.3480279	20	GTEx Pituitary
TAPBPL	rs2244083	T	A	0.0677059	0.0198552	6.496618e-4	0.042070654110638296	0.2069507	20	Blood	Westra_eQTL	0.0919477	0.0299283	0.002124443	0.20099591272222225	0.5544355	20	GTEx Spinal cord C1
TAPBPL	rs2244083	T	A	0.0949812	0.0280643	7.132959000000001e-4	0.049945188	0.25204509999999997	20	Blood	GTEx_Whole_Blood_eQTL	0.104259	0.0314087	9.020396e-4	0.075897192	0.5677109	20	eMeta_trans
TAPBPL	rs2244083	T	A	0.0949812	0.0280643	7.132959000000001e-4	0.049945188	0.25204509999999997	20	Blood	GTEx_Whole_Blood_eQTL	0.0823911	0.0250328	9.971638e-4	0.102707871	0.3562211	20	GTEx Caudate
TAPBPL	rs2244083	T	A	0.0949812	0.0280643	7.132959000000001e-4	0.049945188	0.25204509999999997	20	Blood	GTEx_Whole_Blood_eQTL	0.114698	0.0366705	0.001761286	0.11397374405263158	0.6133037	20	GTEx Cerebellum
TAPBPL	rs2244083	T	A	0.0949812	0.0280643	7.132959000000001e-4	0.049945188	0.25204509999999997	20	Blood	GTEx_Whole_Blood_eQTL	0.118627	0.0367533	0.001248141	0.10067105889130434	0.41988	20	GTEx Cortex
TAPBPL	rs2244083	T	A	0.0949812	0.0280643	7.132959000000001e-4	0.049945188	0.25204509999999997	20	Blood	GTEx_Whole_Blood_eQTL	0.130346	0.041944	0.001885973	0.14904022528205127	0.4197891	20	GTEx Nucleus accumbens
TAPBPL	rs2244083	T	A	0.0949812	0.0280643	7.132959000000001e-4	0.049945188	0.25204509999999997	20	Blood	GTEx_Whole_Blood_eQTL	0.0748065	0.022548	9.077435e-4	0.086627172	0.3480279	20	GTEx Pituitary
TAPBPL	rs2244083	T	A	0.0949812	0.0280643	7.132959000000001e-4	0.049945188	0.25204509999999997	20	Blood	GTEx_Whole_Blood_eQTL	0.0919477	0.0299283	0.002124443	0.20099591272222225	0.5544355	20	GTEx Spinal cord C1
PPHLN1	rs3747562	G	A	0.210299	0.0521385	5.496022e-5	0.006610366	0.8862563	20	Blood	CAGE_eQTL	NA	NA	NA	NA	NA	NA	NA
PPHLN1	rs11832772	T	C	0.650536	0.192588	7.305336e-4	0.044100355738775514	0.7752312	10	Blood	Westra_eQTL	NA	NA	NA	NA	NA	NA	NA
PPHLN1	rs3747562	G	A	0.48386	0.132508	2.606533e-4	0.027429313447619053	0.7096078	20	Blood	GTEx_Whole_Blood_eQTL	NA	NA	NA	NA	NA	NA	NA
AVIL	rs2269720	C	T	-0.644569	0.143195	6.753153e-6	0.001332461	0.7731483	20	Blood	CAGE_eQTL	NA	NA	NA	NA	NA	NA	NA
WARS	rs1570305	G	A	-0.0670741	0.0195743	6.110972000000001e-4	0.042555987364705894	0.1010359	20	Blood	CAGE_eQTL	NA	NA	NA	NA	NA	NA	NA
WARS	rs3783346	T	C	-0.0790161	0.023197	6.584639000000001e-4	0.042070654110638296	0.2629566	20	Blood	Westra_eQTL	NA	NA	NA	NA	NA	NA	NA
WARS	rs3783346	T	C	-0.0783855	0.0230102	6.578963e-4	0.042070654110638296	0.2822099	20	Blood	Westra_eQTL	NA	NA	NA	NA	NA	NA	NA
WARS	rs941927	C	T	-0.125236	0.0326173	1.232644e-4	0.016761390391666665	0.3256148	20	Blood	GTEx_Whole_Blood_eQTL	NA	NA	NA	NA	NA	NA	NA
SOX8	rs620238	A	G	0.396014	0.110797	3.5127330000000003e-4	0.028262154	0.1220533	20	Blood	CAGE_eQTL	NA	NA	NA	NA	NA	NA	NA
TOP3A	rs28880370	G	A	-0.20798	0.0528982	8.434583e-5	0.009197025	0.12073860000000002	20	Blood	CAGE_eQTL	NA	NA	NA	NA	NA	NA	NA
TOP3A	rs35253049	C	T	-0.677627	0.189905	3.593939e-4	0.031477049281333346	0.4175455	20	Blood	GTEx_Whole_Blood_eQTL	NA	NA	NA	NA	NA	NA	NA
GSDMB	rs12936231	C	G	-0.070993	0.0174155	4.573146e-5	0.00592151	0.107073	20	Blood	CAGE_eQTL	NA	NA	NA	NA	NA	NA	NA
GSDMB	rs8067378	G	A	-0.133237	0.0363654	2.484688e-4	0.018535772	0.16485619999999998	20	Blood	GTEx_EBV_Lympho_eQTL	NA	NA	NA	NA	NA	NA	NA
GSDMB	rs8067378	G	A	-0.11655	0.0291404	6.345272e-5	0.011971237381666666	0.1073678	20	Spleen	GTEx_Spleen_eQTL	NA	NA	NA	NA	NA	NA	NA
KPNB1	rs4561509	A	G	-0.687728	0.167318	3.951155e-5	0.005281165	0.18003000000000002	20	Blood	CAGE_eQTL	NA	NA	NA	NA	NA	NA	NA
GRB2	rs55653371	G	A	-0.174946	0.0407979	1.801887e-5	0.002871584	0.1191363	20	Blood	CAGE_eQTL	NA	NA	NA	NA	NA	NA	NA
GRB2	rs9909443	T	C	-0.240344	0.0559289	1.728755e-5	0.002685939	0.2479572	20	Blood	Westra_eQTL	NA	NA	NA	NA	NA	NA	NA
GRB2	rs55653371	G	A	-0.96002	0.269929	3.757323e-4	0.031972683	0.4003405	20	Blood	GTEx_Whole_Blood_eQTL	NA	NA	NA	NA	NA	NA	NA
BC063630	rs1651895	A	G	-0.0953753	0.0256998	2.063321e-4	0.019430387644318182	0.3636868	20	Blood	CAGE_eQTL	NA	NA	NA	NA	NA	NA	NA
MED16	rs1683588	G	A	-0.0899687	0.0236515	1.424137e-4	0.014570152245679011	0.2747074	20	Blood	CAGE_eQTL	NA	NA	NA	NA	NA	NA	NA
MED16	rs10424998	C	G	-0.0762946	0.022511399999999997	7.011077e-4	0.047236419	0.3076819	20	Blood	CAGE_eQTL	NA	NA	NA	NA	NA	NA	NA
MED16	rs1617214	C	G	-0.0949598	0.0279159	6.698241e-4	0.042070654110638296	0.235746	12	Blood	Westra_eQTL	NA	NA	NA	NA	NA	NA	NA
MED16	rs1617214	C	G	-0.0905369	0.0266039	6.661452e-4	0.042070654110638296	0.3341375	12	Blood	Westra_eQTL	NA	NA	NA	NA	NA	NA	NA
C19orf22	rs1651895	A	G	0.284927	0.0839116	6.848823e-4	0.047236419	0.2114011	20	Blood	CAGE_eQTL	NA	NA	NA	NA	NA	NA	NA
TNFSF14	rs12461821	A	G	-0.534618	0.097463	4.126533e-8	2.442612783642857e-5	0.5251245	19	Blood	CAGE_eQTL	NA	NA	NA	NA	NA	NA	NA
CDC37	rs3760650	C	T	-0.477461	0.119112	6.110317e-5	0.007032805	0.1104414	20	Blood	CAGE_eQTL	NA	NA	NA	NA	NA	NA	NA
PGLYRP1	rs2072563	A	G	-0.0910503	0.0241074	1.588145e-4	0.015667806684523812	0.30521349999999997	20	Blood	CAGE_eQTL	NA	NA	NA	NA	NA	NA	NA
PGLYRP1	rs2072563	A	G	-0.107036	0.028192	1.466581e-4	0.015691398	0.1693994	19	Blood	Westra_eQTL	NA	NA	NA	NA	NA	NA	NA
CD37	rs10412811	A	G	-0.228676	0.0386581	3.311524e-9	3.0491777097777777e-6	0.1376068	20	Blood	CAGE_eQTL	NA	NA	NA	NA	NA	NA	NA
CD37	rs1465697	T	C	-0.227333	0.0367015	5.862116e-10	6.939907898857143e-7	0.1369336	20	Blood	CAGE_eQTL	NA	NA	NA	NA	NA	NA	NA
CD37	rs8108669	T	C	-0.29647	0.0474748	4.2441100000000005e-10	2.2779295854545458e-7	0.8431198	20	Blood	Westra_eQTL	NA	NA	NA	NA	NA	NA	NA
CD37	rs8108669	T	C	-0.280936	0.0447339	3.382448999999999e-10	2.2779295854545458e-7	0.7774405	20	Blood	Westra_eQTL	NA	NA	NA	NA	NA	NA	NA
MIAT	rs9625066	A	C	0.0844191	0.0240772	4.545822e-4	0.034560758636697254	0.1811081	20	Blood	CAGE_eQTL	NA	NA	NA	NA	NA	NA	NA
CHEK2	rs8142681	G	C	-0.632995	0.17632499999999998	3.307609e-4	0.027687026043434343	0.5063265	20	Blood	CAGE_eQTL	NA	NA	NA	NA	NA	NA	NA
PVALB	rs4821544	C	T	0.0813896	0.0188348	1.55162e-5	0.00252123	0.5603461	20	Blood	CAGE_eQTL	NA	NA	NA	NA	NA	NA	NA
PVALB	rs4821544	C	T	0.131187	0.0312709	2.726767e-5	0.005769445	0.9118005	20	Blood	GTEx_Whole_Blood_eQTL	NA	NA	NA	NA	NA	NA	NA
SLAMF7	rs17313034	C	T	0.149419	0.0378755	7.980325e-5	0.008073429	0.7193531999999999	20	Blood	Geuvadis_eQTL	NA	NA	NA	NA	NA	NA	NA
SLAMF7	rs17313034	C	T	0.707834	0.194316	2.698021e-4	0.022674919030985913	0.1427196	14	Blood	Westra_eQTL	NA	NA	NA	NA	NA	NA	NA
AHSA2	rs13398770	T	C	-0.177406	0.0477647	2.038826e-4	0.016875918845454547	0.29058829999999997	20	Blood	Geuvadis_eQTL	NA	NA	NA	NA	NA	NA	NA
ENSG00000246560	rs10031181	G	A	0.124884	0.0360829	5.380982e-4	0.034995601	0.4373951	20	Blood	Geuvadis_eQTL	NA	NA	NA	NA	NA	NA	NA
SLC12A7	rs35188965	T	C	-0.0762557	0.0215562	4.038884e-4	0.031977425	0.640322	20	Blood	Geuvadis_eQTL	NA	NA	NA	NA	NA	NA	NA
SLC12A7	rs35188965	T	C	-0.105144	0.0311819	7.463489000000001e-4	0.042180021	0.6934903	20	Blood	GTEx_EBV_Lympho_eQTL	NA	NA	NA	NA	NA	NA	NA
SLC12A7	rs35188965	T	C	-0.0757489	0.0206656	2.468926e-4	0.027122524	0.3837723	20	Blood	GTEx_Whole_Blood_eQTL	NA	NA	NA	NA	NA	NA	NA
JADE2	rs13186030	A	C	0.121153	0.0315606	1.236729e-4	0.011260418	0.2431256	20	Blood	Geuvadis_eQTL	NA	NA	NA	NA	NA	NA	NA
PRELID1	rs1128287	T	G	0.143751	0.0422648	6.709397e-4	0.042130386	0.3961278	20	Blood	Geuvadis_eQTL	NA	NA	NA	NA	NA	NA	NA
IFITM2	rs61876251	T	C	0.273696	0.0673912	4.879879e-5	0.006835584	0.1662392	20	Blood	Geuvadis_eQTL	NA	NA	NA	NA	NA	NA	NA
IFITM2	rs7942247	A	G	0.229728	0.0650767	4.153991e-4	0.028693308	0.5711759	20	Blood	GTEx_EBV_Lympho_eQTL	NA	NA	NA	NA	NA	NA	NA
DEXI	rs7184093	A	G	-0.416334	0.0757127	3.822214e-8	3.480125847e-5	0.4144994	20	Blood	Geuvadis_eQTL	NA	NA	NA	NA	NA	NA	NA
ALKBH5	rs2746024	T	G	0.143001	0.0409723	4.826882e-4	0.033109489444444445	0.7543122999999999	20	Blood	Geuvadis_eQTL	NA	NA	NA	NA	NA	NA	NA
ORMDL3	rs8067378	G	A	-0.0809865	0.0203997	7.187917999999998e-5	0.008073429	0.118271	20	Blood	Geuvadis_eQTL	NA	NA	NA	NA	NA	NA	NA
ORMDL3	rs8067378	G	A	-0.0941788	0.0237744	7.452645999999999e-5	0.013170316011199995	0.192687	20	Spleen	GTEx_Spleen_eQTL	NA	NA	NA	NA	NA	NA	NA
PDE4A	rs12978984	T	A	-0.183356	0.0461809	7.175404e-5	0.008073429	0.1203476	20	Blood	Geuvadis_eQTL	NA	NA	NA	NA	NA	NA	NA
ITPKC	rs3745213	T	C	-0.122135	0.0347791	4.451737e-4	0.032426452	0.9514168	20	Blood	Geuvadis_eQTL	-0.194101	0.0553023	4.484011e-4	0.054993734908474576	0.9564046	20	eMeta_trans
B3GALT6	rs11721	A	C	-0.117395	0.0333387	4.294770000000001e-4	0.031695403	0.1912214	13	Blood	Westra_eQTL	NA	NA	NA	NA	NA	NA	NA
SPSB1	rs4465231	A	G	-0.415016	0.111181	1.893734e-4	0.018550377678688525	0.5032402	12	Blood	Westra_eQTL	NA	NA	NA	NA	NA	NA	NA
MCL1	rs4970966	T	G	-0.405554	0.119678	7.0221e-4	0.043185915000000005	0.5901923	15	Blood	Westra_eQTL	NA	NA	NA	NA	NA	NA	NA
MCL1	rs4970966	T	G	-0.378411	0.11028	6.005581e-4	0.041229011888372094	0.5668118999999999	10	Blood	Westra_eQTL	NA	NA	NA	NA	NA	NA	NA
BTG2	rs4543864	T	C	-0.118403	0.0329848	3.311674e-4	0.025726478	0.9895206	20	Blood	Westra_eQTL	NA	NA	NA	NA	NA	NA	NA
CCDC12	rs11130111	C	T	0.351385	0.0992742	4.008304e-4	0.030339777969230777	0.2873166	20	Blood	Westra_eQTL	NA	NA	NA	NA	NA	NA	NA
POLS	rs274715	A	G	0.564203	0.157847	3.510891e-4	0.026919870732467533	0.5567705	17	Blood	Westra_eQTL	NA	NA	NA	NA	NA	NA	NA
RAB24	rs11949767	A	G	-0.109788	0.028752999999999997	1.34362e-4	0.014690245333333334	0.116438	11	Blood	Westra_eQTL	NA	NA	NA	NA	NA	NA	NA
BACH2	rs10944479	A	G	-0.959994	0.220122	1.293605e-5	0.002076998	0.469334	7	Blood	Westra_eQTL	NA	NA	NA	NA	NA	NA	NA
GIMAP1	rs10488372	T	C	0.306797	0.090435	6.926912e-4	0.043048935	0.3490976	20	Blood	Westra_eQTL	NA	NA	NA	NA	NA	NA	NA
HNRPK	rs296893	T	C	-0.437229	0.125136	4.757915e-4	0.034256988	0.5672201	19	Blood	Westra_eQTL	NA	NA	NA	NA	NA	NA	NA
DKFZP761E198	rs537786	C	T	-0.42998	0.119348	3.148757e-4	0.024787015	0.4162928	20	Blood	Westra_eQTL	NA	NA	NA	NA	NA	NA	NA
FAM119B	rs703842	G	A	-0.122424	0.018843199999999997	8.193670000000001e-11	1.209385692e-7	0.199615	20	Blood	Westra_eQTL	NA	NA	NA	NA	NA	NA	NA
ABCB9	rs1615350	C	T	0.33228799999999997	0.0657822	4.387217e-7	9.593381173333332e-5	0.33262189999999997	11	Blood	Westra_eQTL	NA	NA	NA	NA	NA	NA	NA
ABCB9	rs1051434	C	T	0.419947	0.0951208	1.010667e-5	0.001704851	0.2418384	9	Blood	Westra_eQTL	NA	NA	NA	NA	NA	NA	NA
CORO1A	rs13331817	A	G	-0.44386	0.116196	1.334985e-4	0.014690245333333334	0.13518539999999998	20	Blood	Westra_eQTL	NA	NA	NA	NA	NA	NA	NA
THRA	rs2314339	T	C	0.44147	0.116576	1.525013e-4	0.015795924	0.1885909	4	Blood	Westra_eQTL	NA	NA	NA	NA	NA	NA	NA
CFD	rs1683593	G	A	-0.0970646	0.0283247	6.106241000000001e-4	0.041405409	0.2189499	12	Blood	Westra_eQTL	NA	NA	NA	NA	NA	NA	NA
C19ORF22	rs10424211	C	G	0.435792	0.125967	5.410199e-4	0.038484114	0.1638236	9	Blood	Westra_eQTL	NA	NA	NA	NA	NA	NA	NA
EPS15L1	rs875622	A	G	-0.484488	0.141932	6.413126e-4	0.042070654110638296	0.1412889	15	Blood	Westra_eQTL	NA	NA	NA	NA	NA	NA	NA
MAPK1	rs2298432	A	C	0.5963879999999999	0.151307	8.094693999999999e-5	0.010168313484255318	0.3444692	8	Blood	Westra_eQTL	NA	NA	NA	NA	NA	NA	NA
PIK3IP1	rs2040533	G	C	0.0901992	0.0261417	5.597702e-4	0.039343848342857146	0.7829338	20	Blood	Westra_eQTL	NA	NA	NA	NA	NA	NA	NA
ECGF1	rs140522	T	C	-0.137805	0.022055	4.151589e-10	2.2779295854545458e-7	0.7275421	20	Blood	Westra_eQTL	NA	NA	NA	NA	NA	NA	NA
ECGF1	rs140522	T	C	-0.140409	0.022483	4.234223e-10	2.2779295854545458e-7	0.7611209	20	Blood	Westra_eQTL	NA	NA	NA	NA	NA	NA	NA
HS.72010	rs12148	T	G	-0.568677	0.12867	9.885671e-6	0.001704851	0.1164154	6	Blood	Westra_eQTL	NA	NA	NA	NA	NA	NA	NA
SETP9	rs6427540	T	C	0.155724	0.0423391	2.350549e-4	0.018265724520833332	0.4048584999999999	9	Blood	GTEx_EBV_Lympho_eQTL	NA	NA	NA	NA	NA	NA	NA
SP140	rs6738805	C	T	-0.240158	0.049783999999999995	1.407009e-6	3.087088911111111e-4	0.6613356	17	Blood	GTEx_EBV_Lympho_eQTL	NA	NA	NA	NA	NA	NA	NA
IQCB1	rs3934935	C	T	0.122548	0.0261997	2.904601e-6	4.924618968181818e-4	0.1275471	20	Blood	GTEx_EBV_Lympho_eQTL	NA	NA	NA	NA	NA	NA	NA
PHF15	rs13186030	A	C	0.143198	0.0397249	3.124577e-4	0.022412831	0.3503886	12	Blood	GTEx_EBV_Lympho_eQTL	NA	NA	NA	NA	NA	NA	NA
RP3-388E23.2	rs13197384	A	C	-0.151118	0.0295175	3.061429e-7	1.4273912712500002e-4	0.9182244	20	Blood	GTEx_EBV_Lympho_eQTL	NA	NA	NA	NA	NA	NA	NA
FAM120B	rs73038650	A	C	0.140816	0.0415118	6.933503e-4	0.040917313203125014	0.2197098	20	Blood	GTEx_EBV_Lympho_eQTL	NA	NA	NA	NA	NA	NA	NA
FAM120B	rs6456198	G	C	0.148345	0.0418033	3.872405e-4	0.040734013	0.5828078	20	Spleen	GTEx_Spleen_eQTL	NA	NA	NA	NA	NA	NA	NA
OGFOD2	rs1790094	C	T	0.22353	0.0554147	5.489090999999999e-5	0.005687308	0.2390586	20	Blood	GTEx_EBV_Lympho_eQTL	NA	NA	NA	NA	NA	NA	NA
TNFRSF25	rs14708	G	A	-0.644554	0.187152	5.731552000000001e-4	0.042511182	0.4517698	9	Blood	GTEx_Whole_Blood_eQTL	NA	NA	NA	NA	NA	NA	NA
COPA	rs2298104	C	T	0.218647	0.0598009	2.559295e-4	0.027384457	0.2498096	20	Blood	GTEx_Whole_Blood_eQTL	NA	NA	NA	NA	NA	NA	NA
LIMS2	rs1835431	G	A	0.217619	0.0618206	4.312804e-4	0.03518709	0.22339030000000001	20	Blood	GTEx_Whole_Blood_eQTL	NA	NA	NA	NA	NA	NA	NA
C2orf47	rs166845	A	T	-0.388453	0.111266	4.808483e-4	0.037581821	0.7796713	20	Blood	GTEx_Whole_Blood_eQTL	NA	NA	NA	NA	NA	NA	NA
SETD2	rs12493425	G	T	0.521014	0.154182	7.269485e-4	0.049945188	0.7961288999999999	20	Blood	GTEx_Whole_Blood_eQTL	NA	NA	NA	NA	NA	NA	NA
SLC26A1	rs3796622	C	T	0.13634000000000002	0.0392051	5.059275e-4	0.038397544098837215	0.4938044	20	Blood	GTEx_Whole_Blood_eQTL	0.150476	0.048571	0.001947844	0.1516367041212121	0.7402748	20	GTEx Putamen
SLC26A1	rs11936407	C	T	0.0691231	0.0196854	4.457623e-4	0.045799485	0.6065195	20	Spleen	GTEx_Spleen_eQTL	0.0948292	0.0281512	7.556041e-4	0.088411485	0.9965409	20	GTEx Cerebellar hemisphere
SLC26A1	rs11936407	C	T	0.0691231	0.0196854	4.457623e-4	0.045799485	0.6065195	20	Spleen	GTEx_Spleen_eQTL	0.0803355	0.0230643	4.956108e-4	0.05944912	0.8135067	20	GTEx Cerebellum
SLC26A1	rs11936407	C	T	0.0691231	0.0196854	4.457623e-4	0.045799485	0.6065195	20	Spleen	GTEx_Spleen_eQTL	0.0849243	0.0246535	5.716773e-4	0.072154933	0.8072749	20	GTEx Cortex
SLC26A1	rs11936407	C	T	0.0691231	0.0196854	4.457623e-4	0.045799485	0.6065195	20	Spleen	GTEx_Spleen_eQTL	0.209815	0.0648866	0.001222531	0.097334552	0.9014141	18	PsychENCODE HCP100
FAM105B	rs250435	A	G	0.264114	0.0744233	3.869836e-4	0.031972683	0.2515854	17	Blood	GTEx_Whole_Blood_eQTL	NA	NA	NA	NA	NA	NA	NA
NDFIP1	rs3765011	C	G	-0.562497	0.154212	2.647536e-4	0.027429313447619053	0.7620661	20	Blood	GTEx_Whole_Blood_eQTL	NA	NA	NA	NA	NA	NA	NA
MCM9	rs4946366	T	C	-0.394112	0.115711	6.592466e-4	0.047810028424444456	0.6651881	20	Blood	GTEx_Whole_Blood_eQTL	NA	NA	NA	NA	NA	NA	NA
RP11-333A23.4	rs4077921	C	T	0.280974	0.078541	3.470014e-4	0.031477049281333346	0.4996079	20	Blood	GTEx_Whole_Blood_eQTL	NA	NA	NA	NA	NA	NA	NA
RP11-333A23.4	rs4737308	A	C	0.157517	0.0440831	3.526584e-4	0.038503452	0.5792520999999999	11	Spleen	GTEx_Spleen_eQTL	NA	NA	NA	NA	NA	NA	NA
UBASH3B	rs10892873	C	G	-0.258907	0.0676853	1.306863e-4	0.017407948573469393	0.8787851	20	Blood	GTEx_Whole_Blood_eQTL	NA	NA	NA	NA	NA	NA	NA
OS9	rs11172304	C	T	1.38138	0.356683	1.075724e-4	0.015957388	0.3622137	20	Blood	GTEx_Whole_Blood_eQTL	NA	NA	NA	NA	NA	NA	NA
GPR18	rs3887082	T	C	-0.737046	0.205823	3.4232290000000003e-4	0.031477049281333346	0.2590899	20	Blood	GTEx_Whole_Blood_eQTL	NA	NA	NA	NA	NA	NA	NA
SLC25A29	rs8009897	A	G	-0.147746	0.0380488	1.031439e-4	0.015656284541860466	0.1510009	20	Blood	GTEx_Whole_Blood_eQTL	NA	NA	NA	NA	NA	NA	NA
NT5M	rs9896078	T	C	0.131495	0.0333993	8.248908e-5	0.013131859150243903	0.6554074	20	Blood	GTEx_Whole_Blood_eQTL	0.263598	0.075605	4.893492e-4	0.056079667	0.02586137	20	eMeta_trans
TEN1	rs2069536	G	A	-0.173775	0.0487233	3.616943e-4	0.031477049281333346	0.1613799	20	Blood	GTEx_Whole_Blood_eQTL	NA	NA	NA	NA	NA	NA	NA
MYO5B	rs1790413	A	G	-0.185948	0.0547156	6.776867000000001e-4	0.048607265	0.5274437	20	Blood	GTEx_Whole_Blood_eQTL	NA	NA	NA	NA	NA	NA	NA
PREX1	rs6012490	G	A	-1.05019	0.280473	1.808642e-4	0.022083137537037043	0.34929129999999997	20	Blood	GTEx_Whole_Blood_eQTL	NA	NA	NA	NA	NA	NA	NA
TTC28	rs134492	C	G	-0.327124	0.0907558	3.128276e-4	0.030475011122388054	0.621086	20	Blood	GTEx_Whole_Blood_eQTL	NA	NA	NA	NA	NA	NA	NA
TRABD	rs55955211	C	A	-0.598481	0.17130099999999998	4.763056e-4	0.037581821	0.2847066	18	Blood	GTEx_Whole_Blood_eQTL	NA	NA	NA	NA	NA	NA	NA
RP11-536K7.5	rs12722497	A	C	0.148632	0.0405107	2.43542e-4	0.029888015	0.1227668	16	Spleen	GTEx_Spleen_eQTL	NA	NA	NA	NA	NA	NA	NA
CD6	rs11230560	A	G	0.390731	0.0880851	9.171584e-6	0.002532504	0.6501005	6	Spleen	GTEx_Spleen_eQTL	NA	NA	NA	NA	NA	NA	NA
SLC26A10	rs1678513	A	G	-0.394612	0.0948463	3.1749559999999996e-5	0.006679503	0.2140257	20	Spleen	GTEx_Spleen_eQTL	NA	NA	NA	NA	NA	NA	NA
SCO2	rs131813	G	A	0.195141	0.0448705	1.367772e-5	0.003554598	0.3769755	14	Spleen	GTEx_Spleen_eQTL	0.277166	0.0584392	2.107674e-6	0.001386466	0.09381107	20	eMeta_trans
NA denotes that top eQTL SNP is not in GWAS locus
